# Common, low-frequency, rare, and ultra-rare coding variants contribute to COVID-19 severity

**DOI:** 10.1101/2021.09.03.21262611

**Authors:** Chiara Fallerini, Nicola Picchiotti, Margherita Baldassarri, Kristina Zguro, Sergio Daga, Francesca Fava, Elisa Benetti, Sara Amitrano, Mirella Bruttini, Maria Palmieri, Susanna Croci, Mirjam Lista, Giada Beligni, Floriana Valentino, Ilaria Meloni, Marco Tanfoni, Francesca Colombo, Enrico Cabri, Maddalena Fratelli, Chiara Gabbi, Stefania Mantovani, Elisa Frullanti, Marco Gori, Francis P. Crawley, Guillaume Butler-Laporte, Brent Richards, Hugo Zeberg, Miklos Lipcsey, Michael Hultstrom, Kerstin U. Ludwig, Eva C. Schulte, Erola Pairo-Castineira, John Kenneth Baillie, Axel Schmidt, Robert Frithiof, WES/WGS working group within the HGI, GenOMICC Consortium, GEN-COVID Multicenter Study, Francesca Mari, Alessandra Renieri, Simone Furini

**Affiliations:** Med Biotech Hub and Competence Center, Department of Medical Biotechnologies, University of Siena, Italy; Medical Genetics, University of Siena, Italy; University of Siena, DIISM-SAILAB, Siena, Italy; Department of Mathematics, University of Pavia, Pavia, Italy; Genetica Medica, Azienda Ospedaliero-Universitaria Senese, Italy; Istituto di Tecnologie Biomediche – Consiglio Nazionale delle Ricerche, Segrate (MI), Italy; Pharmacogenomics Unit, Istituto di Ricerche Farmacologiche Mario Negri IRCCS, Milan, Italy; Department of Biosciences and Nutrition, Karolinska Institutet, Stockholm, Sweden; Department of Medicine, Clinical Immunology and Infectious Diseases, Fondazione IRCCS Policlinico San Matteo, Pavia, Italy; Models and Algorithms for Artificial Intelligence (MAASAI) Research Group, Université Côte d’Azur, Inria, CNRS, I3S, France; Good Clinical Practice Alliance-Europe (GCPA) and Strategic Initiative for Developing Capacity in Ethical Review-Europe (SIDCER), Brussels, Belgium; Lady Davis Institute, Jewish General Hospital, McGill University, Montréal, Québec, Canada; Department of Epidemiology, Biostatistics and Occupational Health, McGill University, Montréal, Québec, Canada; Department of Human Genetics, McGill University, Montréal, Québec, Canada; Department of Twin Research, King’s College London, London, United Kingdom; Department of Neuroscience, Karolinska Institutet, Stockholm, Sweden; Anaesthesiology and Intensive Care Medicine, Department of Surgical Sciences, Uppsala University, Uppsala, Sweden; Hedenstierna Laboratory, CIRRUS, Anaesthesiology and Intensive Care Medicine, Department of Surgical Sciences, Uppsala University, Uppsala, Sweden; Integrative Physiology, Department of Medical Cell Biology, Uppsala University, Uppsala, Sweden; Institute of Human Genetics, University of Bonn, School of Medicine & University Hospital Bonn, Bonn, Germany; Institute of Psychiatric Phenomics and Genomics (IPPG), University Hospital, LMU Munich, Munich, 80336, Germany; Department of Psychiatry and Psychotherapy, University Hospital, LMU Munich, Munich, 80336, Germany; Institute of Virology, Technical University Munich/Helmholtz Zentrum München, Munich, Germany; MRC Human Genetics Unit, Institute of Genetics and Molecular Medicine, University of Edinburgh, Western General Hospital, Crewe Road, Edinburgh, EH4 2XU, UK; Roslin Institute, University of Edinburgh, Easter Bush, Edinburgh, EH25 9RG, UK; Intensive Care Unit, Royal Infirmary of Edinburgh, 54 Little France Drive, Edinburgh, EH16 5SA, UK

**Keywords:** COVID-19, Host genetics, Integrative polygenic score, Genetic science modelling, pathway enrichment analysis

## Abstract

The combined impact of common and rare exonic variants in COVID-19 host genetics is currently insufficiently understood. Here, common and rare variants from whole exome sequencing data of about 4,000 SARS-CoV-2-positive individuals were used to define an interpretable machine learning model for predicting COVID-19 severity. Firstly, variants were converted into separate sets of Boolean features, depending on the absence or the presence of variants in each gene. An ensemble of LASSO logistic regression models was used to identify the most informative Boolean features with respect to the genetic bases of severity. The Boolean features selected by these logistic models were combined into an Integrated PolyGenic Score that offers a synthetic and interpretable index for describing the contribution of host genetics in COVID-19 severity, as demonstrated through testing in several independent cohorts. Selected features belong to ultra-rare, rare, low-frequency, and common variants, including those in linkage disequilibrium with known GWAS loci. Noteworthly, around one quarter of the selected genes are sex-specific. Pathway analysis of the selected genes associated with COVID-19 severity reflected the multi-organ nature of the disease. The proposed model might provide useful information for developing diagnostics and therapeutics, while also being able to guide bedside disease management.
