## Supplementary Table 1 for "Common, low-frequency, rare, and ultra-rare coding variants contribute to COVID-19 severity"

### Sheet: Supp Table 1 - Cohort demograph
Supplementary Table 1. Cohort demography. Information regarding studies contributing to this study.
Study Name	Country	Site Abbreviation	Ancestry	Total subjects (Trainig/Test)	CASES - Severe COVID-19	CONTROLS -Mild COVID-19	Cohort Average Age	IRB	Informed consent	Whole exome sequensing Platform	Whole exome sequencing method
GEN-COVID	Italy	GENCOVID	EUR	1780	1157	623	61.5	University Hospital of Siena Ethical Review Board	Yes	Illumina NovaSeq6000 System	Whole Exome Sequencing with at least 97% coverage at 20x was performed using the Illumina NovaSeq6000 System (Illumina, San Diego, CA, USA). Library preparation was performed using the Illumina Exome Panel (Illumina) according to the manufacturer's protocol. Library enrichment was tested by qPCR, and the size distribution and concentration were determined using Agilent Bioanalyzer 2100 (Agilent T…
GEN-COVID	Italy	GENCOVID	EUR	198(Test)	132	66	61.7	University Hospital of Siena Ethical Review Board	Yes	Illumina NovaSeq6000 System	Whole Exome Sequencing with at least 97% coverage at 20x was performed using the Illumina NovaSeq6000 System (Illumina, San Diego, CA, USA). Library preparation was performed using the Illumina Exome Panel (Illumina) according to the manufacturer's protocol. Library enrichment was tested by qPCR, and the size distribution and concentration were determined using Agilent Bioanalyzer 2100 (Agilent T…
The genetic predisposition to severe COVID-19	Sweden	SweCovid	EUR	113 (Test)	113	0	63.1	Etikprövningsmyndigheten	Yes	Illumina NovaSeq6000	Twist Bioscience exome capture probe was used. WES sequencing from the Illumina NovaSeq6000 platform were then analyzed using the McGill Genome Center bioinformatics pipeline (https://doi.org/10.1093/gigascience/giz037) in accordance with GATK best practices.
GEN-COVID	Italy	GENCOVID	EUR	155(Test)	0	155	63.4	University Hospital of Siena Ethical Review Board	Yes	Illumina NovaSeq6000 System	Whole Exome Sequencing with at least 97% coverage at 20x was performed using the Illumina NovaSeq6000 System (Illumina, San Diego, CA, USA). Library preparation was performed using the Illumina Exome Panel (Illumina) according to the manufacturer's protocol. Library enrichment was tested by qPCR, and the size distribution and concentration were determined using Agilent Bioanalyzer 2100 (Agilent T…
German COVID-19 OMICS Initiative	Germany	DeCOI	EUR	371(Test)	192	179	59.6	Technical University Munich, Munich, Germany Medical Faculty Bonn, Bonn, Germany Medical Board of the Saarland, Germany University Duisburg-Essen, Germany Medical Faculty Duesseldorf, Duesseldorf, Germany	Yes	Illumina NovaSeq6000 System	800-1000 ng of genomic DNA of each individual was fragmented to an average lengths of 350 bp. Library preparation was then performed using the TruSeq DNA PCR-free kit (Illumina, San Diego, CA, USA) according to the manufacturer’s protocol. After library preparation, a cycle of PCR was performed and fragement sizes and DNA concentrations were checked. Whole genomes sequences were obtained as 150 b…
Quebec COVID-19 Biobank and Swedish Biobank (combined)	Canada-Sweden	BQC-19	EUR	571	509	62	67.9	BQC19: Jewish General Hospital ERB Sweden: Etikprövningsmyndigheten	Yes	BQC19: Illumina NovaSeq6000 Whole-Genome Sequencing Sweden: Illumina NovaSeq6000	For the Swedish Biobank, the Twist Bioscience exome capture probe was used. Both BQC19 WGS and Swedish WES sequencing from the Illumina NovaSeq6000 platform were then analyzed using the McGill Genome Center bioinformatics pipeline (https://doi.org/10.1093/gigascience/giz037) in accordance with GATK best practices.
Biobanque Québécoise de la Covid-19	Canada	BQC-19	EUR	403	341	62	69	Jewish General Hospital ERB	Yes	Illumina NovaSeq6000 Whole-Genome Sequencing	Whole genome sequencing at mean coverage of 30x was performed on the Illumina NovaSeq6000 platform, then analyzed using the McGill Genome Center bioinformatics pipeline (https://doi.org/10.1093/gigascience/giz037), in accordance with GATK best practice guidelines.
GenOMICC/ISARIC4C	UK	GenOMICC/ISARIC4C	EUR	1000	500	500	51.9	GenOMICC was approved by the appropriate research ethics committees (Scotland 15/SS/0110, England, Wales and Northern Ireland: 19/WM/0247)	Yes	Illumina NovaSeq6000 Whole-Genome Sequencing	Whole genome sequencing at mean coverage of 20x was performed on the Illumina NovaSeq6000 platform and then analysed using the Dragen pipeline (software v01.011.269.3.2.22 , hardware v01.011.269) . Variants were genotyped with the GATK GenotypeGVCFs tool v4.1.8.1
