## Supplementary Table 2 for "Common, low-frequency, rare, and ultra-rare coding variants contribute to COVID-19 severity"

### Sheet: Foglio1
Supplementary Table 2. Post-Mendelian model: boolean representations
Representations		Boolean categories
		1	0
UR_AD	Ultra-rare variants (dominant)	At least one variant (MAF < 1/1000)	No this type of variants
UR_AR	Ultra-rare variants (recessive)	At least 2 variants (MAF < 1/1000)	No this type of variants
UR_X	Ultra-rare variants on the X chr genes (X-linked inheritance)	At least one variant (MAF < 1/1000)	No this type of variants
R_AD	Rare variants (dominant)	At least one variant (MAF between 1/100 and 1/1000)	No this type of variants
R_AR	Rare variants (recessive)	At least 2 variants (MAF between 1/100 and 1/1000)	No this type of variants
R_X	Rare variants on the X chr genes (X-linked inheritance)	At least one variant (MAF between 1/100 and 1/1000)	No this type of variants
LF_AD	Low-frequency variants (dominant)	At least one variant (MAF between 5/100 and 1/100) (If more than one coding low-frequency variant impacts in that gene, different combinations -unique-are represented separately)	No this type of variants
LF_AR	Low-frequency variants (recessive)	Variant or variant combination as at 3a, in homozygosity (MAF between 5/100 and 1/100)	No this type of variants
LF_X	Low-frequency variants on the X chr genes (X-linked inheritance)	At least one variant (MAF between 5/100 and 1/100) (If more than one coding low-frequency variant impacts in that gene, different combinations -unique-are represented separately)	No this type of variants
C_AD	Common variants (dominant)	At least one variant (MAF > 5/100) (If more than one coding low-frequency variant impacts in that gene, different combinations -unique-are represented separately)	No this type of variants
C_AR	Common variants (recessive)	Variant or variant combination as at 4a, in homozygosity (MAF > 5/100)	No this type of variants
C_X	Common variants on the X chr genes (X-linked inheritance)	At least one variant (MAF > 5/100) (If more than one coding low-frequency variant impacts in that gene, different combinations -unique-are represented separately)	No this type of variants
