## Supplementary Table 9 for "Common, low-frequency, rare, and ultra-rare coding variants contribute to COVID-19 severity"

### Sheet: Sheet2
Supplementary Table 9. Association study with univariate logistic regression
Variable	Type	Coef.	P value	OR	95 CI
IPGS	Continuous [0,1]	0.44	0.017	1.56	[1.15, 2.12]
Age	Continuous (Decades)	0.63	<0.01	1.87	[1.78, 1.98]
Gender	Binary (Male Vs Female)	1.01	<0.01	2.75	[2.32, 3.27]
