## Supplementary Table 10 for "Common, low-frequency, rare, and ultra-rare coding variants contribute to COVID-19 severity"

### Sheet: Sheet2
Supplementary Table 10. Association study with multivariate logistic regression with comorbidities
Variable	Type	Coef.	P value	OR	95 CI
IPGS	Continuous [0,1]	0.9005	0.05	2.46083	[1.15, 5.25]
Age	Continuous (Decades)	0.7307	<0.01	2.07653	[1.78, 2.43]
Gender	Binary (Male Vs Female)	0.8438	<0.01	2.32519	[1.49, 3.63]
Congestive/Ischemic Heart Failure	Binary (Absence Vs Presence)	-0.2935	0.727	0.745649	[0.19, 2.97]
Asthma/COPD/OSAS	Binary (Absence Vs Presence)	0.6582	0.56	1.93131	[0.30, 12.49]
Diabetes	Binary (Absence Vs Presence)	0.4632	0.57	1.58915	[0.42, 6.04]
Hypertension	Binary (Absence Vs Presence)	-0.4042	0.38	0.667511	[0.31, 1.42]
Cancer	Binary (Absence Vs Presence)	-0.9068	0.3	0.403814	[0.096, 1.70]
