## Supplementary Table 11 for "Common, low-frequency, rare, and ultra-rare coding variants contribute to COVID-19 severity"

### Sheet: Foglio1
	Supplementary Table 11. Common coding variants in LD with previously reported genomic SNPs
	Previously identified genomic SNP							Selected coding variants in this paper
	rsid	Chr:pos (b38)	Ref allele	Effect allele	OR	Genes in LD region	Rereference	Genes	rs	chr	Ref allele	Effect alllele	aa substitution	Mechanism	Mechanism reference	Involved Sex	LD with genomic SNP
	rs10774671	12:112919388	G	A	1.20	OAS1, OAS2, OAS3	COVID-19 Host Genetics Initiative. Mapping the human genetic architecture of COVID-19. Nature https://doi.org/10.1038/s41586-021-03767-x (2021)	OAS1	Severity haplotype*				c.1039-1G>A, (p.(Gly162Ser)), (p.(Ala352Thr)), (p.(Arg361Thr)), (p.(Gly397Arg)), (p.(Thr358Profs*26))	Reduction of RNASEL induction	Lin RJ, et al. J Immunol. 2009 doi: 10.4049/jimmunol.0902728.	Both	1
								OAS3	rs1859330	12:113376388	G	A	(p.(Arg18Lys))	Reduction of RNASEL induction and reduction of IFN-γ	Tan Y, et al. Arch Virol. 2017. doi: 10.1007/s00705-017-3381-6.	Both	0.8
	rs4801778	19:48867352	G	T	0.91	PLEKHA4, PPP1R15A, TULP2, NUCB1	COVID-19 Host Genetics Initiative. Mapping the human genetic architecture of COVID-19. Nature https://doi.org/10.1038/s41586-021-03767-x (2021)	PPP1R15A	Mildness haplotype**				(p.(Lys277Glu)), (p.(Gly312Ser)), (p.(Ala316Pro)), (p.(Arg476Ser)), (p.(Thr597Ala)), (p.(Arg251Pro)), (p.(Val199Ala)), p.((Ala32thr)), p.((Arg31his))	Induces proinflammatory cytokines and interferon	Li Y, Duche A, Sayer MR, et al.BMC Genomics. 2021;22(1):125. doi:10.1186/s12864-021-07433-4	Both	0.9
	rs74956615	19:10317045	T	A	01:43:00	ICAM1, ICAM4, ICAM5, ZGLP1, FDX2, RAVER1, ICAM3, TYK2	COVID-19 Host Genetics Initiative. Mapping the human genetic architecture of COVID-19. Nature https://doi.org/10.1038/s41586-021-03767-x (2021)	TYK2	Severity haplotype***				(p.(Val362Phe)), (p.(Ile684Ser))	Cellular responses to IL‐12, IL‐23, and type I IFNs and viral infections.	Kreins AY, et al. J. Exp. Med. 2015	Both	0.1
	rs912805253	9:133274084	C	T	0.88	ABO	COVID-19 Host Genetics Initiative. Mapping the human genetic architecture of COVID-19. Nature https://doi.org/10.1038/s41586-021-03767-x (2021)	ABO	rs8176719	9:135122729	_ (=zero)	ins C = non zero)	(p.(Thr88Hisfs*107)) if C is absent	Viral entry and association with vWF and factor VIII levels.	Goel R, et al. Vox Sang. 2021	Both	0.9
	rs721917	10:81706324	A	G	-	SFTPD	The COVID-19 Host Genetics Initiative, June 14, 2021 meeting	SFTPD	rs721917	10:81706324	A	G	(p.(Met31Thr))	Regulates innate immunity of the lung	Hsieh MH, et al. Front Immunol. 2021. doi: 10.3389/fimmu.2021.641360.	Both	1
	rs12809318	12:133140840	T	C	-	FBRSL1	The COVID-19 Host Genetics Initiative, June 14, 2021 meeting	FBRSL1	rs11550079	12:133159733	C	T	(p.(Ala836Val))	Unknown gene function (AUTS2 paralogue)	-	Both	00:48:00
	rs117169628	16:89262657	G	A	-	SLC22A31	The COVID-19 Host Genetics Initiative, June 14, 2021 meeting	SLC22A31	Mildness haplotype****				(p.(Gly186Asp)), (p.(Ser191Pro))	Co-expressed with surfactant protein genes	-	Both	00:42:00
	rs1405655	19:50882619	T	C	-	NR1H2	The COVID-19 Host Genetics Initiative, June 14, 2021 meeting	NR1H2	rs55652650	19:50881820	A	AAAC	(p.(Gln175dup))	Nuclear receptor, regulator of macrophage function, controlling transcriptional programs involved in lipid homeostasis and inflammation	Michaels AJ, et al. J Exp Med. 2021;. doi:10.1084/jem.20201311	Female	0.62
	* OAS1 Severity haplotype: rs di OAS1_3
	** PPP1R15A Mildness haplotype: rs610308, rs11541192, rs556052, rs35087747, rs500079
	*** TYK2 Severity haplotype: rs2304256, rs12720356
	****SLC22A3 Mildnes phenotype: rs74640353, rs61732365
